# The genomic landscape of syndromic and non-syndromic hearing loss within the 100,000 Genomes Project cohort

**DOI:** 10.1101/2025.02.06.25321804

**Authors:** Letizia Vestito, Damian Smedley, Valentina Cipriani, Gudrun E Moore, Philip Stanier, Michael R Bowl, Sally J Dawson, Emma Clement, Maria Bitner-Glindzicz

## Abstract

**Objective:** This study aims to describe the genetic landscape of syndromic and non-syndromic hearing loss (HL) in the UK population using data from the 100,000 Genomes Project (100kGP).

**Design:** Cohort study

**Setting:** NHS England

**Participants:** 2,271 families with syndromic and non-syndromic HL recruited to the 100kGP rare disease programme between 2013 and 2018. Participants with at least one Human Phenotype Ontology (HPO) term descendant of the term “Hearing impairment” (HP:0000365) were included; this equated to 5,488 individuals, comprising 2,762 affected individuals and 2,726 unaffected relatives.

**Main outcome measure:** Diagnostic rate and prevalence of different gene diagnoses by auditory phenotype identified by whole genome sequencing.

**Results:** The overall diagnostic yield was conservatively estimated at 27.5% (625/2271), with diagnoses identified in 273 different genes. Common causative genes included *USH2A, GJB2, COL1A1* and *MYO15A*, accounting for approximately 20% of the diagnoses. This diagnostic rate excludes variants of uncertain significance (VUS), variants in genes where HL cannot be confidently attributed to the identified variant, or those still awaiting confirmation. The inclusion of these categories would increase the diagnostic yield to 39.6%. This work describes the 100kGP standard pipeline and supplementary analyses that include the use of Exomiser. Stratification of the cohort allowed quantification of the likelihood of genetic diagnosis with specific phenotypic combinations and identification of positive predictors for a genetic diagnosis by auditory phenotype. A statistically significant increase in diagnostic rate was reported for those with congenital (33.2%), bilateral (27%), and high-frequency (32.4%) hearing subtypes. Furthermore, in patients with HPO terms restricted to the auditory system alone, around 40% of diagnoses were attributed to genes that might have a broader syndromic phenotype (non-syndromic mimics). A high diagnostic yield (56%) was seen in patients with ear and eye abnormalities, largely driven by genes associated with Usher and Wolfram syndrome.

**Conclusion:** In conclusion, this study offers valuable insights into the complex genomic and phenotypic architecture of both syndromic and non-syndromic HL, which has the potential to improve diagnostic pipelines and inform clinical care.
