## Supplementary material for "The genomic landscape of syndromic and non-syndromic hearing loss within the 100,000 Genomes Project cohort": Table 1

### Sheet: Sheet1
Variable	HL cohort			HED cohort
	Values		Freq ( % )	Freq ( % )
summary diagnosis	diagnosed		579 ( 25.5% )	192 ( 24.8% )
	partially	HL explained	46 ( 2% )	19 ( 2.5% )
		HL unexplained	66 ( 2.9% )	7 ( 0.9% )
	potential candidates awaiting confirmation	HL explained	39 ( 1.7% )	25 ( 3.2% )
		HL unexplained	66 ( 2.9% )	8 ( 1% )
	VUS	HL explained	169 ( 7.5% )	104 ( 13.4% )
		HL unexplained	137 ( 6% )	21 ( 2.7% )
	undiagnosed		1169 ( 51.5% )	398 ( 51.4% )
recruitment	Main Programme		2102 ( 92.6% )	716 ( 92.5% )
	Pilot Programme		169 ( 7.4% )	58 ( 7.5% )
phenotypic sex	female		1126 ( 49.6% )	407 ( 52.6% )
	male		1145 ( 50.4% )	367 ( 47.4% )
age	Mean (sd) : 29 (21.6) min ≤ med ≤ max: 0 ≤ 20 ≤ 94			Mean (sd) : 22.7 (16.7) min ≤ med ≤ max: 6 ≤ 17 ≤ 87
family structure	1		565 ( 24.9% )	133 ( 17.2% )
	2		448 ( 19.7% )	137 ( 17.7% )
	3		1090 ( 48 % )	408 ( 52.7% )
	4		146 ( 6.4% )	81 ( 10.5% )
	5+		22 ( 1 % )	15 ( 1.9% )
consanguinity	No		1740 ( 76.6% )	595 ( 76.9% )
	Possible		13 ( 0.6% )	7 ( 0.9% )
	Yes		168 ( 7.4% )	60 ( 7.8% )
	Unreported		350 ( 15.4% )	112 ( 14.5% )
self-reported ethnic category	White: British		1215 ( 53.5% )	357 ( 46.1% )
	White: Any other White background		128 ( 5.6% )	53 ( 6.8% )
	Asian or Asian British: Pakistani		114 ( 5% )	37 ( 4.8% )
	Asian or Asian British: Indian		61 ( 2.7% )	28 ( 3.6% )
	Other Ethnic Groups: Any other ethnic group		36 ( 1.6% )	14 ( 1.8% )
	Asian or Asian British: Any other Asian background		34 ( 1.5% )	16 ( 2.1% )
	Asian or Asian British: Bangladeshi		24 ( 1.1% )	6 ( 0.8 % )
	Unreported		544 ( 24% )	221 ( 28.6% )
	[ others ]		115 ( 5.1% ) [ 8 others ]	42 ( 5.4% ) [ 9 others ]
inferred ancestry	European		1465 ( 64.5% )	471 ( 60.9% )
	South Asian		257 ( 11.3% )	96 ( 12.4% )
	African		30 ( 1.3% )	13 ( 1.7% )
	East Asian		13 ( 0.6% )	7 ( 0.9% )
	Admixed American		8 ( 0.4% )	5 ( 0.6% )
	Unassigned		498 (21.9% )	769 ( 99.4% )
syndromic	non-syndromic		500 ( 22% )	492 ( 63.6% )
	syndromic		1771 ( 78% )	282 ( 36.4% )
type	Conductive		254 ( 11.2% )	45 ( 5.8% )
	Mixed		29 ( 1.3% )	<5 ( <0.7% )
	Sensorineural		1312 ( 57.8% )	683 ( 88.2% )
	Unreported		676 ( 29.8% )	>41 ( >5.3% )
severity	Mild		150 ( 6.6% )	44 ( 5.7% )
	Moderate		216 ( 9.5% )	125 ( 16.1% )
	Profound		176 ( 7.7% )	138 ( 17.8% )
	Severe		256 ( 11.3% )	185 ( 23.9% )
	Unreported		1473 ( 64.9% )	282 ( 36.4% )
onset	Adulthood		54 ( 2.4% )	26 ( 3.4% )
	Childhood		253 ( 11.1% )	138 ( 17.8% )
	Congenital		370 ( 16.3% )	300 ( 38.8% )
	Unreported		1594 ( 70.2% )	310 ( 40.1% )
progression	Non-Progressive		24 ( 1.1% )	13 ( 1.7% )
	Progressive		209 ( 9.2% )	174 ( 22.5% )
	Unreported		2038 ( 89.7% )	587 ( 75.8% )
laterality	Bilateral		738 ( 32.5% )	526 ( 68% )
	Unilateral		126 ( 5.5% )	23 ( 3% )
	Unreported		1407 ( 62% )	225 ( 29.1% )
frequency	High frequency		241 ( 10.6% )	198 ( 25.6% )
	Low frequency		38 ( 1.7% )	23 ( 3% )
	Mid frequency		47 ( 2.1% )	31 ( 4% )
	Unreported		1945 ( 85.6% )	522 ( 67.4% )
disease group	hearing and ear disorders (HED)		774 ( 34.1 % )	774 (100 % )
	neurology and neurodevelopmental disorders		578 ( 25.5% )	NA
	ophthalmological disorders		142 ( 6.3% )	NA
	ultra-rare disorders		135 ( 5.9% )	NA
	metabolic disorders		115 ( 5.1% )	NA
	skeletal disorders		103 ( 4.5% )	NA
	renal and urinary tract disorders		90 ( 4% )	NA
	[ others ]		334 ( 14.7% ) [ 13 others ]	NA
disease subgroup	non-syndromic hearing loss		702 ( 30.9% )	702 ( 90.7% )
	neurodevelopmental disorders		336 ( 14.8% )	NA
	posterior segment abnormalities		115 ( 5.1% )	NA
	mitochondrial		94 ( 4.1% )	NA
	undescribed disorders		83 ( 3.7% )	NA
	motor disorders of the cns		81 ( 3.6% )	NA
	skeletal dysplasias		80 ( 3.5% )	NA
	[ others ]		780 ( 34.3% ) [ 65 others ]	72 ( 9.3% ) [ 2 others ]
specific disease	congenital hearing impairment		583 ( 25.7% )	583 ( 75.3% )
	intellectual disability		330 ( 14.5% )	NA
	autosomal dominant deafness		99 ( 4.4% )	99 ( 12.8% )
	mitochondrial disorders		94 ( 4.1% )	NA
	rod-cone dystrophy		90 ( 4% )	NA
	ultra-rare undescribed monogenic disorders		83 ( 3.7% )	NA
	charcot-marie-tooth disease		57 ( 2.5% )	NA
	[ others ]		935 ( 41.2% ) [ 135 others ]	92 ( 11.9% ) [ 5 others ]
Table 1: Overview of cohorts' Demographics This table summarises the demographics of the hearing loss rare disease cohorts analysed in this study. The columns detail the variables examined, their respective values, and the frequency and percentage relative to the total number of probands. These are presented for both the broader cohort defined by HPO terms (2,271 probands) and the cohort recruite…
