## Supplementary material for "The genomic landscape of syndromic and non-syndromic hearing loss within the 100,000 Genomes Project cohort": Table 2

### Sheet: Sheet1
Variable	HL cohort		HED cohort
	Values	Freq ( % )	Freq ( % )
summary diagnosis	diagnosed	579 ( 92.6% )	192 ( 91% )
	partially ( HL explained )	46 ( 7.4% )	19 ( 9% )
recruitment	Main Programme	574 ( 91.8 )	188 ( 89.1% )
	Pilot Programme	51 ( 8.2% )	23 ( 10.9% )
tier	Tier 1	331 ( 53% )	108 ( 51.2% )
	Tier 2	120 ( 19.2% )	43 ( 20.4% )
	Tier 3	79 ( 12.6% )	16 ( 7.6% )
	Untiered	59 ( 9.4% )	27 ( 12.8% )
	Other (e.g: CNV/SV/STR)	36 ( 5.8% )	17 ( 8.1% )
mode of inheritance	AD	295 ( 47.2% )	75 ( 35.5% )
	AR	294 ( 47% )	133 ( 63% )
	XD	19 ( 3% )	1 ( 0.5% )
	XR	14 ( 2.2% )	2 ( 0.9% )
	UPD	2 ( 0.3% )	NA
	MT	1 ( 0.2% )	NA
type of variant	LoF	308 ( 49.3% )	104 ( 49.3% )
	missense	232 ( 37.1% )	81 ( 38.4% )
	splicing	53 ( 8.5% )	11 ( 5.2% )
	CNV/SV/STR	26 ( 4.2% )	13 ( 6.2% )
	synonymous	3 ( 0.5% )	1 ( 0.5% )
	intronic/regulatory	2 ( 0.3% )	1 ( 0.5% )
	mitochondrial	1 ( 0.2% )	NA
diagnosed gene	USH2A - MIM #608400	56 ( 9% )	18 ( 8.5% )
	GJB2 - MIM #121011	34 ( 5.4% )	27 ( 12.8% )
	COL1A1 - MIM #120150	19 ( 3% )	NA
	MYO15A - MIM #602666	15 ( 2.4% )	14 ( 6.6% )
	MYO7A - MIM #276903	13 ( 2.1% )	5 ( 2.4% )
	WFS1 - MIM #606201	13 ( 2.1% )	7 ( 3.3% )
	SOX10 - MIM #602229	12 ( 1.9% )	9 ( 4.3% )
	STRC - MIM #606440	10 ( 1.6% )	9 ( 4.3% )
	TMPRSS3 - MIM #605511	9 ( 1.4% )	8 ( 3.8% )
	CDH23 - MIM #605516	8 ( 1.3% )	6 ( 2.8% )
	MYO6 - MIM #600970	8 ( 1.3% )	8 ( 3.8% )
	TECTA - MIM #602574	8 ( 1.3% )	7 ( 3.3% )
	[ others ]	420 ( 67.2% ) [ 261 others ]	93 ( 44.1% ) [ 57 others ]
actionability	yes	506 ( 81% )	164 ( 77.7% )
	no/not yet	44 ( 7% )	15 ( 7.1% )
	unknown	75 ( 12% )	32 ( 15.2% )
clinical utility	inform reproductive choice	98 ( 15.7% )	38 ( 18% )
	additional surveillance for proband/relatives	45 ( 7.2% )	10 ( 4.7% )
	change in medication	4 ( 0.6% )	NA
	clinical trial eligibility	2 ( 0.3% )	NA
	other	5 ( 0.8% )	2 ( 0.9% )
	no	14 ( 2.2% )	4 ( 1.9% )
	unknown	457 ( 73.1% )	157 ( 74.4% )
Table 2: Overview of diagnoses observed within the HL and HED cohorts This table summarises the diagnoses observed within the hearing loss rare disease cohorts described in this study. The columns detail the variables examined, their respective values, and the frequency and percentage relative to the total number of diagnosed probands. These are presented for both the broader cohort defined by HP…
